# Bayesian modeling for the detection of adverse events underreporting in clinical trials

**DOI:** 10.1101/2020.12.18.20245068

**Authors:** Yves Barmaz, Timothé Ménard

## Abstract

**Introduction:** Safety underreporting is a recurrent issue in clinical trials that can impact patient safety and data integrity. Clinical Quality Assurance (QA) practices used to detect underreporting rely on on-site audits, however adverse events underreporting remains a recurrent issue. In a recent project, we developed a predictive model that enables oversight of Adverse Event (AE) reporting for clinical Quality Program Leads (QPL). However, there were limitations to using solely a machine learning model.

**Objective:** Our primary objective was to propose a robust method to compute the probability of AE underreporting that could complement our machine learning model. Our model was developed to enhance patients safety while reducing the need for on-site and manual QA activities in clinical trials.

**Methods:** We used a Bayesian hierarchical model to estimate the site reporting rates and assess the risk of underreporting. We designed the model with Project Data Sphere clinical trial data that is public and anonymized.

**Results:** We built a model that infers the site reporting behavior from patient-level observations and compares them across a study to enable a robust detection of outliers between clinical sites.

**Conclusion:** The new model will be integrated into the current dashboard designed for clinical Quality Program Leads. This approach reduces the need for on-site audits, shifting focus from source data verification (SDV) to pre-identified, higher risk areas. It will enhance further quality assurance activities for safety reporting from clinical trials and generate quality evidence during pre-approval inspections.

The preprint version of this work is available on MedRxiv: https://doi.org/10.1101/2020.12.18.20245068

**Key points:**

- Safety underreporting is a recurrent issue in clinical trials that can impact patient safety and data integrity
- We used a Bayesian hierarchical model to estimate the site reporting rates and assess the risk of underreporting.
- This model complements our previously published machine learning approach and is used by clinical quality professionals to better detect safety underreporting.
