## Supplementary Material #1 for "Bayesian modeling for the detection of adverse events underreporting in clinical trials"

### Sheet: data
study	site_number	patnum	ae_count_cumulative
NCT00617669	3001	16	4
NCT00617669	3001	456	1
NCT00617669	3002	171	2
NCT00617669	3002	248	2
NCT00617669	3002	304	1
NCT00617669	3002	341	2
NCT00617669	3002	359	5
NCT00617669	3002	457	5
NCT00617669	3002	85	5
NCT00617669	3002	89	1
NCT00617669	3003	46	7
NCT00617669	3003	54	4
NCT00617669	3004	117	3
NCT00617669	3004	219	27
NCT00617669	3004	337	8
NCT00617669	3005	250	12
NCT00617669	3005	366	6
NCT00617669	3006	393	2
NCT00617669	3006	401	4
NCT00617669	3007	216	5
NCT00617669	3008	107	11
NCT00617669	3008	146	4
NCT00617669	3008	182	16
NCT00617669	3008	424	31
NCT00617669	3008	436	23
NCT00617669	3008	71	23
NCT00617669	3009	336	6
NCT00617669	3009	386	6
NCT00617669	3010	122	21
NCT00617669	3010	187	10
NCT00617669	3010	268	6
NCT00617669	3010	279	17
NCT00617669	3010	307	10
NCT00617669	3010	321	7
NCT00617669	3010	329	26
NCT00617669	3010	349	19
NCT00617669	3010	37	18
NCT00617669	3010	389	1
NCT00617669	3010	395	18
NCT00617669	3010	405	23
NCT00617669	3010	444	1
NCT00617669	3010	445	9
NCT00617669	3010	464	11
NCT00617669	3010	69	39
NCT00617669	3010	96	14
NCT00617669	3011	244	20
NCT00617669	3011	350	28
NCT00617669	3011	413	41
NCT00617669	3011	430	29
NCT00617669	3012	125	24
NCT00617669	3012	140	31
NCT00617669	3012	159	26
NCT00617669	3012	276	20
NCT00617669	3012	396	15
NCT00617669	3012	434	15
NCT00617669	3013	283	23
NCT00617669	3013	284	17
NCT00617669	3014	166	14
NCT00617669	3014	223	11
NCT00617669	3014	364	13
NCT00617669	3014	431	28
NCT00617669	3015	310	7
NCT00617669	3015	402	14
NCT00617669	3016	116	15
NCT00617669	3016	136	7
NCT00617669	3016	214	2
NCT00617669	3016	233	7
NCT00617669	3016	373	6
NCT00617669	3017	153	23
NCT00617669	3017	210	15
NCT00617669	3018	103	6
NCT00617669	3018	455	1
NCT00617669	3018	74	2
NCT00617669	3018	77	0
NCT00617669	3019	106	4
NCT00617669	3020	316	34
NCT00617669	3020	353	6
NCT00617669	3021	114	2
NCT00617669	3021	179	9
NCT00617669	3021	469	20
NCT00617669	3021	66	16
NCT00617669	3022	12	4
NCT00617669	3022	40	8
NCT00617669	3023	231	21
NCT00617669	3023	317	4
NCT00617669	3024	123	39
NCT00617669	3024	19	18
NCT00617669	3024	300	22
NCT00617669	3024	308	28
NCT00617669	3024	467	10
NCT00617669	3024	87	17
NCT00617669	3024	98	16
NCT00617669	3025	185	5
NCT00617669	3025	298	1
NCT00617669	3025	312	5
NCT00617669	3025	35	6
NCT00617669	3025	385	6
NCT00617669	3025	70	5
NCT00617669	3026	207	12
NCT00617669	3027	150	43
NCT00617669	3027	322	17
NCT00617669	3027	374	9
NCT00617669	3027	415	7
NCT00617669	3028	428	2
NCT00617669	3029	448	21
NCT00617669	3030	172	0
NCT00617669	3030	261	0
NCT00617669	3030	31	0
NCT00617669	3030	32	1
NCT00617669	3030	332	0
NCT00617669	3030	362	0
NCT00617669	3030	41	0
NCT00617669	3030	459	0
NCT00617669	3030	465	0
NCT00617669	3030	58	2
NCT00617669	3031	442	6
NCT00617669	3032	247	3
NCT00617669	3032	412	0
NCT00617669	3033	144	8
NCT00617669	3033	208	15
NCT00617669	3033	295	12
NCT00617669	3033	435	11
NCT00617669	3033	83	14
NCT00617669	3034	100	8
NCT00617669	3034	220	3
NCT00617669	3034	242	6
NCT00617669	3034	270	2
NCT00617669	3034	419	3
NCT00617669	3034	55	7
NCT00617669	3035	163	0
NCT00617669	3035	256	3
NCT00617669	3036	309	0
NCT00617669	3036	338	1
NCT00617669	3036	384	0
NCT00617669	3036	449	1
NCT00617669	3037	273	1
NCT00617669	3037	274	0
NCT00617669	3037	325	1
NCT00617669	3037	344	3
NCT00617669	3037	378	0
NCT00617669	3038	241	4
NCT00617669	3038	281	1
NCT00617669	3038	282	3
NCT00617669	3038	407	2
NCT00617669	3039	367	3
NCT00617669	3039	416	1
NCT00617669	3040	165	9
NCT00617669	3040	228	2
NCT00617669	3040	27	13
NCT00617669	3040	290	9
NCT00617669	3040	318	6
NCT00617669	3040	42	10
NCT00617669	3041	157	16
NCT00617669	3041	232	6
NCT00617669	3041	314	12
NCT00617669	3041	345	13
NCT00617669	3042	72	8
NCT00617669	3042	93	5
NCT00617669	3043	119	13
NCT00617669	3043	147	22
NCT00617669	3043	162	12
NCT00617669	3043	173	6
NCT00617669	3043	319	9
NCT00617669	3044	330	19
NCT00617669	3044	390	28
NCT00617669	3044	398	13
NCT00617669	3045	331	10
NCT00617669	3045	358	10
NCT00617669	3046	141	0
NCT00617669	3047	11	28
NCT00617669	3047	154	42
NCT00617669	3047	160	39
NCT00617669	3047	23	32
NCT00617669	3047	375	4
NCT00617669	3047	376	32
NCT00617669	3047	439	21
NCT00617669	3047	463	30
NCT00617669	3047	5	15
NCT00617669	3047	80	42
NCT00617669	3048	82	12
NCT00617669	3049	259	28
NCT00617669	3049	323	13
NCT00617669	3050	275	17
NCT00617669	3050	301	23
NCT00617669	3050	388	13
NCT00617669	3050	461	11
NCT00617669	3050	73	12
NCT00617669	3051	134	8
NCT00617669	3051	363	7
NCT00617669	3052	120	8
NCT00617669	3052	158	16
NCT00617669	3052	260	26
NCT00617669	3053	176	16
NCT00617669	3054	118	36
NCT00617669	3055	3	25
NCT00617669	3055	351	23
NCT00617669	3056	361	41
NCT00617669	3057	2	11
NCT00617669	3057	266	17
NCT00617669	3057	425	11
NCT00617669	3058	326	22
NCT00617669	3059	409	5
NCT00617669	3060	211	14
NCT00617669	3061	296	42
NCT00617669	3061	334	14
NCT00617669	3062	133	37
NCT00617669	3062	194	32
NCT00617669	3062	397	12
NCT00617669	3062	450	20
NCT00617669	3063	128	5
NCT00617669	3063	180	11
NCT00617669	3063	181	0
NCT00617669	3063	205	10
NCT00617669	3064	155	2
NCT00617669	3064	156	7
NCT00617669	3064	20	8
NCT00617669	3064	240	12
NCT00617669	3064	288	10
NCT00617669	3064	371	21
NCT00617669	3064	38	21
NCT00617669	3064	406	12
NCT00617669	3064	56	26
NCT00617669	3064	95	4
NCT00617669	3064	99	32
NCT00617669	3065	129	26
NCT00617669	3065	143	17
NCT00617669	3065	196	30
NCT00617669	3065	237	24
NCT00617669	3065	437	5
NCT00617669	3065	49	13
NCT00617669	3065	51	6
NCT00617669	3066	161	18
NCT00617669	3066	167	14
NCT00617669	3066	245	41
NCT00617669	3066	251	13
NCT00617669	3066	324	24
NCT00617669	3066	399	14
NCT00617669	3067	213	16
NCT00617669	3067	235	24
NCT00617669	3067	355	20
NCT00617669	3067	380	3
NCT00617669	3067	422	4
NCT00617669	3068	313	32
NCT00617669	3068	343	27
NCT00617669	3069	109	19
NCT00617669	3069	124	8
NCT00617669	3069	145	0
NCT00617669	3069	183	20
NCT00617669	3069	215	7
NCT00617669	3069	238	9
NCT00617669	3069	311	38
NCT00617669	3069	327	17
NCT00617669	3069	429	10
NCT00617669	3069	432	11
NCT00617669	3069	60	11
NCT00617669	3069	62	33
NCT00617669	3069	64	25
NCT00617669	3069	91	21
NCT00617669	3070	348	14
NCT00617669	3071	285	23
NCT00617669	3072	272	17
NCT00617669	3072	299	14
NCT00617669	3072	36	37
NCT00617669	3072	392	12
NCT00617669	3072	65	11
NCT00617669	3073	221	21
NCT00617669	3073	29	5
NCT00617669	3073	302	21
NCT00617669	3073	357	14
NCT00617669	3074	148	17
NCT00617669	3074	53	25
NCT00617669	3075	152	17
NCT00617669	3076	209	14
NCT00617669	3076	297	18
NCT00617669	3076	441	12
NCT00617669	3077	446	10
NCT00617669	3078	101	12
NCT00617669	3078	104	12
NCT00617669	3078	113	25
NCT00617669	3078	202	10
NCT00617669	3078	377	7
NCT00617669	3078	414	7
NCT00617669	3078	466	1
NCT00617669	3078	470	6
NCT00617669	3079	277	11
NCT00617669	3080	372	11
NCT00617669	3080	403	8
NCT00617669	3081	45	9
NCT00617669	3081	458	4
NCT00617669	3082	28	45
NCT00617669	3082	291	33
NCT00617669	3083	138	21
NCT00617669	3083	305	1
NCT00617669	3084	217	6
NCT00617669	3084	222	21
NCT00617669	3084	400	24
NCT00617669	3085	126	15
NCT00617669	3085	174	12
NCT00617669	3085	175	13
NCT00617669	3085	249	17
NCT00617669	3085	254	9
NCT00617669	3085	306	8
NCT00617669	3085	387	9
NCT00617669	3085	408	16
NCT00617669	3085	43	7
NCT00617669	3085	44	12
NCT00617669	3085	84	19
NCT00617669	3086	289	17
NCT00617669	3086	365	17
NCT00617669	3087	102	5
NCT00617669	3087	111	14
NCT00617669	3087	177	11
NCT00617669	3087	190	14
NCT00617669	3087	263	15
NCT00617669	3087	269	7
NCT00617669	3088	112	17
NCT00617669	3088	135	14
NCT00617669	3088	142	11
NCT00617669	3088	189	7
NCT00617669	3088	212	5
NCT00617669	3088	417	5
NCT00617669	3088	440	4
NCT00617669	3088	78	9
NCT00617669	3089	110	6
NCT00617669	3089	132	13
NCT00617669	3089	333	8
NCT00617669	3090	178	0
NCT00617669	3090	239	10
NCT00617669	3090	420	7
NCT00617669	3090	447	6
NCT00617669	3091	201	22
NCT00617669	3091	203	9
NCT00617669	3091	258	9
NCT00617669	3091	287	17
NCT00617669	3091	426	12
NCT00617669	3091	427	16
NCT00617669	3092	198	28
NCT00617669	3092	204	8
NCT00617669	3092	234	7
NCT00617669	3092	293	9
NCT00617669	3093	10	39
NCT00617669	3093	246	22
NCT00617669	3094	1	11
NCT00617669	3094	13	19
NCT00617669	3094	191	12
NCT00617669	3094	227	26
NCT00617669	3094	315	10
NCT00617669	3094	356	9
NCT00617669	3094	379	12
NCT00617669	3095	170	17
NCT00617669	3095	39	19
NCT00617669	3095	391	18
NCT00617669	3095	404	8
NCT00617669	3095	433	18
NCT00617669	3095	460	14
NCT00617669	3095	6	26
NCT00617669	3095	61	29
NCT00617669	3095	8	20
NCT00617669	3095	90	15
NCT00617669	3096	206	19
NCT00617669	3096	22	8
NCT00617669	3096	24	26
NCT00617669	3096	243	5
NCT00617669	3096	264	12
NCT00617669	3096	267	36
NCT00617669	3096	451	19
NCT00617669	3097	130	39
NCT00617669	3097	92	18
NCT00617669	3098	14	10
NCT00617669	3098	257	10
NCT00617669	3098	346	7
NCT00617669	3098	88	10
NCT00617669	3099	224	140
NCT00617669	3099	229	57
NCT00617669	3100	127	5
NCT00617669	3100	225	21
NCT00617669	3100	25	18
NCT00617669	3100	79	21
NCT00617669	3101	195	8
NCT00617669	3101	368	4
NCT00617669	3101	59	11
NCT00617669	3101	94	2
NCT00617669	3102	188	0
NCT00617669	3102	192	13
NCT00617669	3102	236	6
NCT00617669	3102	253	5
NCT00617669	3102	278	6
NCT00617669	3102	370	8
NCT00617669	3102	382	6
NCT00617669	3103	200	33
NCT00617669	3103	271	15
NCT00617669	3103	48	7
NCT00617669	3103	63	12
NCT00617669	3104	164	3
NCT00617669	3105	410	3
NCT00617669	3106	186	17
NCT00617669	3106	21	65
NCT00617669	3106	33	75
NCT00617669	3106	34	53
NCT00617669	3107	265	7
NCT00617669	3107	347	0
NCT00617669	3107	454	5
NCT00617669	3107	97	10
NCT00617669	3108	280	16
NCT00617669	3108	294	18
NCT00617669	3108	86	10
NCT00617669	3108	9	0
NCT00617669	3109	151	42
NCT00617669	3109	421	25
NCT00617669	3110	108	7
NCT00617669	3110	137	0
NCT00617669	3110	139	2
NCT00617669	3110	17	10
NCT00617669	3110	230	8
NCT00617669	3110	286	7
NCT00617669	3110	30	10
NCT00617669	3110	303	5
NCT00617669	3110	320	2
NCT00617669	3110	381	4
NCT00617669	3110	418	2
NCT00617669	3110	438	4
NCT00617669	3111	115	5
NCT00617669	3111	18	4
NCT00617669	3111	26	2
NCT00617669	3111	4	17
NCT00617669	3112	7	5
NCT00617669	3112	81	0
NCT00617669	3113	369	24
NCT00617669	3114	292	23
NCT00617669	3114	335	21
NCT00617669	3114	354	12
NCT00617669	3114	360	25
NCT00617669	3114	468	14
NCT00617669	3115	218	9
NCT00617669	3115	262	19
NCT00617669	3115	328	2
NCT00617669	3115	339	13
NCT00617669	3115	340	8
NCT00617669	3115	352	15
NCT00617669	3115	443	10
NCT00617669	3115	453	4
NCT00617669	3116	184	22
NCT00617669	3116	193	20
NCT00617669	3116	462	20
NCT00617669	3117	255	24
NCT00617669	3117	342	43
NCT00617669	3118	149	19
NCT00617669	3118	423	16
NCT00617669	3119	105	13
NCT00617669	3119	50	23
NCT00617669	3119	57	15
NCT00617669	3119	68	19
NCT00617669	3120	168	22
NCT00617669	3120	199	19
NCT00617669	3120	411	11
NCT00617669	3120	452	5
NCT00617669	3120	47	19
NCT00617669	3120	75	6
NCT00617669	3121	15	27
NCT00617669	3121	197	13
NCT00617669	3121	52	12
NCT00617669	3121	76	13
NCT00617669	3122	121	44
NCT00617669	3122	67	1
NCT00617669	3123	394	34
NCT00617669	3124	226	22
NCT00617669	3125	169	12
NCT00617669	3125	252	13
